# A multiplex protein panel assay determines disease severity and is prognostic about outcome in COVID-19 patients

**DOI:** 10.1101/2021.12.03.21267253

**Authors:** Ziyue Wang, Adam Cryar, Oliver Lemke, Daniela Ludwig, Pinkus Tober-Lau, Elisa Theresa Helbig, Daniel Blake, Catherine S Lane, Rebekah L Sayers, Christoph Mueller, Johannes Zeiser, StJohn Townsend, Vadim Demichev, Michael Mülleder, Florian Kurth, Ernestas Sirka, Johannes Hartl, Markus Ralser

## Abstract

Global healthcare systems continue to be challenged by the COVID-19 pandemic, and there is a need for clinical assays that can both help to optimize resource allocation and accelerate the development and evaluation of new therapies. Here, we present a multiplex proteomic panel assay for the assessment of disease severity and outcome prediction in COVID-19. The assay quantifies 50 peptides derived from 30 COVID-19 severity markers in a single measurement using analytical flow rate liquid chromatography and multiple reaction monitoring (LC-MRM), on equipment that is broadly available in routine and regulated analytical laboratories. We demonstrate accurate classification of COVID-19 severity in patients from two cohorts. Furthermore, the assay outperforms established risk assessments such as SOFA and APACHE II in predicting survival in a longitudinal COVID-19 cohort. The prognostic value implies its use for support of clinical decisions in settings with overstrained healthcare resources e.g. to optimally allocate resources to severely ill individuals with high chance of survival. It can furthermore be helpful for monitoring of novel therapies in clinical trials.
