## Supplementary Table 2 for "A multiplex protein panel assay determines disease severity and is prognostic about outcome in COVID-19 patients"

### Sheet: Sheet1
Peptide Standard Sequence	Standard type	Precursor(m/z)	Product(m/z)	Dwell time (ms)	Collision Energy	Fragmentor	Cell Accelerator Voltage	Retention time (min)	Delta Retention time (min)
GLPNVVTSAISLPNIR	Native	825.981	740.93	12.92	26.6	166	5	5.88	1
		825.981	499.299	12.92	26.6	166	5	5.88	1
		825.981	1170.68	12.92	26.6	166	5	5.88	1
GLPNVVTSAISLPNIR(U-13C6,15N4)	Labelled	830.985	745.93	12.92	26.6	166	5	5.88	1
		830.985	509.31	12.92	26.6	166	5	5.88	1
GHMLENHVER	Native	407.865	514.253	14.75	9.9	166	5	1.67	1
		407.865	448.733	14.75	9.9	166	5	1.67	1
		407.865	410.182	14.75	9.9	166	5	1.67	1
GHMLENHVER(U-13C6,15N4)	Labelled	411.201	519.257	14.75	9.9	166	5	1.67	1
		411.201	453.737	14.75	9.9	166	5	1.67	1
EAQLPVIENK	Native	570.817	699.4	2.12	18.7	166	5	3.56	1
		570.817	503.28	2.12	18.7	166	5	3.56	1
		570.817	812.49	2.12	18.7	166	5	3.56	1
EAQLPVIENK(U-13C6,15N2)	Labelled	574.824	707.42	2.12	18.7	166	5	3.56	1
		574.824	820.5	2.12	18.7	166	5	3.56	1
CQSWSSMTPHR	Native	459.533	510.28	3.61	11.7	166	5	3.04	1
		459.533	641.32	3.61	11.7	166	5	3.04	1
		459.533	409.231	3.61	11.7	166	5	3.04	1
CQSWSSMTPHR(U-13C6,15N4)	Labelled	462.869	520.287	3.61	11.7	166	5	3.04	1
		462.869	419.239	3.61	11.7	166	5	3.04	1
EITALAPSTMK	Native	581.313	634.32	1.99	19	166	5	3.69	1
		581.313	919.49	1.99	19	166	5	3.69	1
		581.313	563.286	1.99	19	166	5	3.69	1
EITALAPSTMK(U-13C6,15N2)	Labelled	585.32	642.34	1.99	19	166	5	3.69	1
		585.32	927.51	1.99	19	166	5	3.69	1
FNAVLTNPQGDYDTSTGK	Native	964.455	1383.6	2.03	30.9	166	5	3.95	1
		964.455	1282.55	2.03	30.9	166	5	3.95	1
		964.455	1168.51	2.03	30.9	166	5	3.95	1
FNAVLTNPQGDYDTSTGK(U-13C6,15N2)	Labelled	968.462	1290.57	2.03	30.9	166	5	3.95	1
		968.462	1176.53	2.03	30.9	166	5	3.95	1
TNQVNSGGVLLR	Native	629.349	914.542	2.55	20.5	166	5	3.52	1
		629.349	815.473	2.55	20.5	166	5	3.52	1
		629.349	701.43	2.55	20.5	166	5	3.52	1
TNQVNSGGVLLR(U-13C6,15N4)	Labelled	634.353	825.482	2.55	20.5	166	5	3.52	1
		634.353	711.439	2.55	20.5	166	5	3.52	1
ALDFAVGEYNK	Native	613.806	780.389	2.07	20	166	5	4.3	1
		613.806	709.352	2.07	20	166	5	4.3	1
ALDFAVGEYNK(U-13C6,15N2)	Labelled	617.813	788.403	2.07	20	166	5	4.3	1
		617.813	717.366	2.07	20	166	5	4.3	1
LVGGPMDASVEEEGVRR	Native	600.968	745.395	2.18	16.8	166	5	3.59	1
		600.968	616.353	2.18	16.8	166	5	3.59	1
		600.968	737.851	2.18	16.8	166	5	3.59	1
		600.968	689.325	2.18	16.8	166	5	3.59	1
LVGGPMDASVEEEGVR(U-13C6,15N4)R**	Labelled	607.641	765.412	2.18	16.8	166	5	3.59	1
		607.641	636.369	2.18	16.8	166	5	3.59	1
		607.641	747.86	2.18	16.8	166	5	3.59	1
		607.641	699.333	2.18	16.8	166	5	3.59	1
SDVMYTDWK	Native	572.753	942.439	1.98	18.8	166	5	3.82	1
		572.753	843.371	1.98	18.8	166	5	3.82	1
		572.753	712.33	1.98	18.8	166	5	3.82	1
SDVMYTDWK(U-13C6,15N2)	Labelled	576.76	851.385	1.98	18.8	166	5	3.82	1
		576.76	720.344	1.98	18.8	166	5	3.82	1
WEMPFDPQDTHQSR	Native	591.926	968.454	2.49	16.5	166	5	4.51	1
		591.926	729.825	2.49	16.5	166	5	4.51	1
		591.926	664.305	2.49	16.5	166	5	4.51	1
WEMPFDPQDTHQSR(U-13C6,15N4)*	Labelled	595.263	734.829	2.49	16.5	166	5	4.51	1
		595.263	669.309	2.49	16.5	166	5	4.51	1
EQLSLLDR	Native	487.269	716.43	1.99	16.1	166	5	3.85	1
		487.269	603.346	1.99	16.1	166	5	3.85	1
EQLSLLDR(U-13C6,15N4)	Labelled	492.273	726.438	1.99	16.1	166	5	3.85	1
		492.273	613.354	1.99	16.1	166	5	3.85	1
GDVAFVK	Native	368.205	563.355	3.99	12.4	166	5	2.93	1
		368.205	464.287	3.99	12.4	166	5	2.93	1
		368.205	393.25	3.99	12.4	166	5	2.93	1
		368.205	246.181	3.99	12.4	166	5	2.93	1
		368.205	147.113	3.99	12.4	166	5	2.93	1
GDVAFVK(U-13C6,15N2)	Labelled	372.213	571.369	3.99	12.4	166	5	2.93	1
		372.213	472.301	3.99	12.4	166	5	2.93	1
		372.213	401.264	3.99	12.4	166	5	2.93	1
		372.213	254.195	3.99	12.4	166	5	2.93	1
		372.213	155.127	3.99	12.4	166	5	2.93	1
WCALSHHER	Native	399.186	505.235	8.15	9.6	166	5	2.09	1
		399.186	425.22	8.15	9.6	166	5	2.09	1
WCALSHHER(U-13C6,15N4)	Labelled	402.522	510.239	8.15	9.6	166	5	2.09	1
		402.522	430.224	8.15	9.6	166	5	2.09	1
IAELSATAQEIIK	Native	693.896	960.536	3.43	22.5	166	5	4.63	1
		693.896	873.504	3.43	22.5	166	5	4.63	1
		693.896	802.467	3.43	22.5	166	5	4.63	1
IAELSATAQEIIK(U-13C6,15N2)	Labelled	697.903	968.55	3.43	22.5	166	5	4.63	1
		697.903	881.518	3.43	22.5	166	5	4.63	1
		697.903	810.481	3.43	22.5	166	5	4.63	1
EQHLFLPFSYK	Native	470.247	641.329	7.21	12.1	166	5	5.03	1
		470.247	544.277	7.21	12.1	166	5	5.03	1
		470.247	655.32	7.21	12.1	166	5	5.03	1
EQHLFLPFSYK(U-13C6,15N2)	Labelled	472.918	649.344	7.21	12.1	166	5	5.03	1
		472.918	552.291	7.21	12.1	166	5	5.03	1
ADQVCINLR	Native	544.779	774.429	2.12	17.9	166	5	3.5	1
		544.779	675.361	2.12	17.9	166	5	3.5	1
		544.779	402.246	2.12	17.9	166	5	3.5	1
ADQVCINLR(U-13C6,15N4)	Labelled	549.784	784.437	2.12	17.9	166	5	3.5	1
		549.784	685.369	2.12	17.9	166	5	3.5	1
ILTSDVFQDCNK	Native	720.345	1112.47	2.09	23.3	166	5	4.01	1
		720.345	1025.44	2.09	23.3	166	5	4.01	1
		720.345	664.272	2.09	23.3	166	5	4.01	1
ILTSDVFQDCNK(U-13C6,15N2)	Labelled	724.352	1120.48	2.09	23.3	166	5	4.01	1
		724.352	1033.45	2.09	23.3	166	5	4.01	1
YAGSQVASTSEVLK	Native	720.372	933.525	2.38	23.3	166	5	3.39	1
		720.372	834.457	2.38	23.3	166	5	3.39	1
		720.372	763.42	2.38	23.3	166	5	3.39	1
YAGSQVASTSEVLK(U-13C6,15N2)	Labelled	724.38	941.539	2.38	23.3	166	5	3.39	1
		724.38	842.471	2.38	23.3	166	5	3.39	1
		724.38	771.434	2.38	23.3	166	5	3.39	1
ESDTSYVSLK	Native	564.775	696.393	3.38	18.5	166	5	3.01	1
		564.775	609.361	3.38	18.5	166	5	3.01	1
		564.775	446.297	3.38	18.5	166	5	3.01	1
ESDTSYVSLK(U-13C6,15N2)**	Labelled	568.782	617.375	3.38	18.5	166	5	3.01	1
		568.782	454.312	3.38	18.5	166	5	3.01	1
GYSIFSYATK	Native	568.785	916.477	2.49	18.6	166	5	4.51	1
		568.785	829.445	2.49	18.6	166	5	4.51	1
		568.785	716.361	2.49	18.6	166	5	4.51	1
GYSIFSYATK(U-13C6,15N2)**	Labelled	572.792	924.492	2.49	18.6	166	5	4.51	1
		572.792	724.376	2.49	18.6	166	5	4.51	1
STDYGIFQINSR	Native	700.844	934.51	2.72	22.7	166	5	4.54	1
		700.844	764.405	2.72	22.7	166	5	4.54	1
		700.844	617.337	2.72	22.7	166	5	4.54	1
STDYGIFQINSR(U-13C6,15N4)	Labelled	705.848	944.519	2.72	22.7	166	5	4.54	1
		705.848	774.413	2.72	22.7	166	5	4.54	1
		705.848	627.345	2.72	22.7	166	5	4.54	1
YWCNDGK	Native	471.692	779.314	11.56	15.6	166	5	1.95	1
		471.692	593.235	11.56	15.6	166	5	1.95	1
YWCNDGK(U-13C6,15N2)	Labelled	475.699	787.328	11.56	15.6	166	5	1.95	1
		475.699	601.249	11.56	15.6	166	5	1.95	1
AHVDALR	Native	261.149	288.203	21.5	4.6	166	5	1.66	2
		261.149	423.199	21.5	4.6	166	5	1.66	2
AHVDALR(U-13C6,15N4)	Labelled	264.485	298.211	21.5	4.6	166	5	1.66	2
		264.485	423.199	21.5	4.6	166	5	1.66	2
ATEHLSTLSEK	Native	405.879	522.272	6.7	9.8	166	5	2.23	1
		405.879	457.751	6.7	9.8	166	5	2.23	1
ATEHLSTLSEK(U-13C6,15N2)	Labelled	408.55	526.279	6.7	9.8	166	5	2.23	1
		408.55	461.758	6.7	9.8	166	5	2.23	1
TVVQPSVGAAAGPVVPPCPGR	Native	672.695	683.329	2.02	19.4	166	5	4.18	1
		672.695	489.763	2.02	19.4	166	5	4.18	1
		672.695	1038.56	2.02	19.4	166	5	4.18	1
TVVQPSVGAAAGPVVPPCPGR(U-13C6,15N4)	Labelled	676.031	693.338	2.02	19.4	166	5	4.18	1
		676.031	494.767	2.02	19.4	166	5	4.18	1
CNLLAEK	Native	424.221	573.361	5.01	14.2	166	5	2.85	1
		424.221	460.277	5.01	14.2	166	5	2.85	1
		424.221	347.193	5.01	14.2	166	5	2.85	1
CNLLAEK(U-13C6,15N2)	Labelled	428.228	581.375	5.01	14.2	166	5	2.85	1
		428.228	355.207	5.01	14.2	166	5	2.85	1
GGEGTGYFVDFSVR	Native	497.569	623.315	5.59	13.1	166	5	5.2	1
		497.569	508.288	5.59	13.1	166	5	5.2	1
		497.569	624.306	5.59	13.1	166	5	5.2	1
GGEGTGYFVDFSVR(U-13C6,15N4)**	Labelled	500.905	518.296	5.59	13.1	166	5	5.2	1
		500.905	629.311	5.59	13.1	166	5	5.2	1
IADAHLDR	Native	304.163	403.23	9.24	6.1	166	5	2.12	1
		304.163	399.199	9.24	6.1	166	5	2.12	1
		304.163	363.68	9.24	6.1	166	5	2.12	1
IADAHLDR(U-13C6,15N4)	Labelled	307.499	404.203	9.24	6.1	166	5	2.12	1
		307.499	368.684	9.24	6.1	166	5	2.12	1
GCPDVQASLPDAK	Native	679.324	1140.59	2.4	22.1	166	5	3.28	1
		679.324	430.23	2.4	22.1	166	5	3.28	1
		679.324	570.798	2.4	22.1	166	5	3.28	1
GCPDVQASLPDAK(U-13C6,15N2)	Labelled	683.332	1148.6	2.4	22.1	166	5	3.28	1
		683.332	574.806	2.4	22.1	166	5	3.28	1
TFTLLDPK	Native	467.766	686.408	2.32	15.5	166	5	4.43	1
		467.766	585.361	2.32	15.5	166	5	4.43	1
		467.766	472.277	2.32	15.5	166	5	4.43	1
TFTLLDPK(U-13C6,15N2)	Labelled	471.773	694.423	2.32	15.5	166	5	4.43	1
		471.773	593.375	2.32	15.5	166	5	4.43	1
GSPAINVAVHVFR	Native	456.258	558.315	2.8	11.6	166	5	4.52	1
		456.258	563.33	2.8	11.6	166	5	4.52	1
		456.258	527.811	2.8	11.6	166	5	4.52	1
GSPAINVAVHVFR(U-13C6,15N4)*	Labelled	459.594	568.334	2.8	11.6	166	5	4.52	1
		459.594	532.816	2.8	11.6	166	5	4.52	1
AADDTWEPFASGK	Native	697.815	921.446	2.02	22.6	166	5	4.08	1
		697.815	735.367	2.02	22.6	166	5	4.08	1
		697.815	606.325	2.02	22.6	166	5	4.08	1
AADDTWEPFASGK(U-13C6,15N2)	Labelled	701.822	929.461	2.02	22.6	166	5	4.08	1
		701.822	614.339	2.02	22.6	166	5	4.08	1
DSVTGTLPK	Native	459.251	715.435	4.31	15.2	166	5	2.89	1
		459.251	616.366	4.31	15.2	166	5	2.89	1
		459.251	515.319	4.31	15.2	166	5	2.89	1
DSVTGTLPK(U-13C6,15N2)	Labelled	463.258	624.381	4.31	15.2	166	5	2.89	1
		463.258	523.333	4.31	15.2	166	5	2.89	1
IAYGTQGSSGYSLR	Native	730.362	954.464	2.6	23.6	166	5	3.54	1
		730.362	826.405	2.6	23.6	166	5	3.54	1
		730.362	682.352	2.6	23.6	166	5	3.54	1
IAYGTQGSSGYSLR(U-13C6,15N4)	Labelled	735.367	964.472	2.6	23.6	166	5	3.54	1
		735.367	692.36	2.6	23.6	166	5	3.54	1
ANRPFLVFIR	Native	411.58	534.34	5.8	10	166	5	5.01	1
		411.58	435.271	5.8	10	166	5	5.01	1
ANRPFLVFIR(U-13C6,15N4)	Labelled	414.916	544.348	5.8	10	166	5	5.01	1
		414.916	445.28	5.8	10	166	5	5.01	1
TSCLLFMGR	Native	542.768	896.448	2.9	17.8	166	5	4.64	1
		542.768	736.417	2.9	17.8	166	5	4.64	1
		542.768	623.333	2.9	17.8	166	5	4.64	1
TSCLLFMGR(U-13C6,15N4)	Labelled	547.772	906.456	2.9	17.8	166	5	4.64	1
		547.772	633.342	2.9	17.8	166	5	4.64	1
HFQNLGK	Native	281.821	317.218	13.01	5.3	166	5	1.6	2
		281.821	413.193	13.01	5.3	166	5	1.6	2
		281.821	527.236	13.01	5.3	166	5	1.6	2
HFQNLGK(U-13C6,15N2)	Labelled	284.492	413.193	13.01	5.3	166	5	1.6	2
		284.492	527.236	13.01	5.3	166	5	1.6	2
TINPAVDHCCK	Native	438.869	550.734	7.32	11	166	5	2.13	1
		438.869	493.713	7.32	11	166	5	2.13	1
TINPAVDHCCK(U-13C6,15N2)	Labelled	441.541	554.741	7.32	11	166	5	2.13	1
		441.541	497.72	7.32	11	166	5	2.13	1
LLDSLPSDTR	Native	558.798	775.394	2.06	18.3	166	5	3.69	1
		558.798	575.278	2.06	18.3	166	5	3.69	1
		558.798	542.318	2.06	18.3	166	5	3.69	1
LLDSLPSDTR(U-13C6,15N4)	Labelled	563.803	785.403	2.06	18.3	166	5	3.69	1
		563.803	585.287	2.06	18.3	166	5	3.69	1
LVLLNAIYLSAK	Native	659.411	879.493	17.14	21.4	166	5	5.91	1
		659.411	694.413	17.14	21.4	166	5	5.91	1
		659.411	581.329	17.14	21.4	166	5	5.91	1
LVLLNAIYLSAK(U-13C6,15N2)	Labelled	663.418	887.508	17.14	21.4	166	5	5.91	1
		663.418	589.344	17.14	21.4	166	5	5.91	1
ILNIFGVIK	Native	508.829	790.482	29.95	16.8	166	5	5.99	1
		508.829	676.439	29.95	16.8	166	5	5.99	1
		508.829	563.355	29.95	16.8	166	5	5.99	1
ILNIFGVIK(U-13C6,15N2)	Labelled	512.836	798.496	29.95	16.8	166	5	5.99	1
		512.836	571.369	29.95	16.8	166	5	5.99	1
VSASPLLYTLIEK	Native	717.416	1089.66	10.8	23.2	166	5	5.84	1
		717.416	879.519	10.8	23.2	166	5	5.84	1
		717.416	545.331	10.8	23.2	166	5	5.84	1
VSASPLLYTLIEK(U-13C6,15N2)	Labelled	721.423	887.533	10.8	23.2	166	5	5.84	1
		721.423	549.338	10.8	23.2	166	5	5.84	1
DSGSYFCR	Native	496.201	789.335	5.56	16.4	166	5	2.82	1
		496.201	732.313	5.56	16.4	166	5	2.82	1
		496.201	645.281	5.56	16.4	166	5	2.82	1
DSGSYFCR(U-13C6,15N4)	Labelled	501.205	799.343	5.56	16.4	166	5	2.82	1
		501.205	655.29	5.56	16.4	166	5	2.82	1
VLDLSCNR	Native	488.748	877.42	3.68	16.2	166	5	3.02	1
		488.748	764.336	3.68	16.2	166	5	3.02	1
		488.748	649.309	3.68	16.2	166	5	3.02	1
VLDLSCNR(U-13C6,15N4)	Labelled	493.752	774.344	3.68	16.2	166	5	3.02	1
		493.752	659.317	3.68	16.2	166	5	3.02	1
DFALQNPSAVPR	Native	657.844	981.548	2.07	21.4	166	5	4.15	1
		657.844	740.405	2.07	21.4	166	5	4.15	1
		657.844	626.362	2.07	21.4	166	5	4.15	1
DFALQNPSAVPR(U-13C6,15N4)	Labelled	662.848	750.413	2.07	21.4	166	5	4.15	1
		662.848	636.37	2.07	21.4	166	5	4.15	1
LAELPADALGPLQR	Native	732.414	1037.57	6.28	23.7	166	5	4.97	1
		732.414	570.336	6.28	23.7	166	5	4.97	1
		732.414	519.291	6.28	23.7	166	5	4.97	1
LAELPADALGPLQR(U-13C6,15N4)*	Labelled	737.419	1047.58	6.28	23.7	166	5	4.97	1
		737.419	524.295	6.28	23.7	166	5	4.97	1
ASDTAMYYCAR	Native	654.771	934.391	2.14	21.3	166	5	4.19	1
		654.771	863.354	2.14	21.3	166	5	4.19	1
		654.771	732.313	2.14	21.3	166	5	4.19	1
		654.771	569.25	2.14	21.3	166	5	4.19	1
ASDTAMYYCAR(U-13C6,15N4)*	Labelled	659.775	944.399	2.14	21.3	166	5	4.19	1
		659.775	873.362	2.14	21.3	166	5	4.19	1
		659.775	742.322	2.14	21.3	166	5	4.19	1
		659.775	579.258	2.14	21.3	166	5	4.19	1
VEGTAFVIFGIQDGEQR	Native	622.651	732.327	9.89	17.6	166	5	5.61	1
		622.651	604.269	9.89	17.6	166	5	5.61	1
		622.651	489.242	9.89	17.6	166	5	5.61	1
VEGTAFVIFGIQDGEQR(U-13C6,15N4)*	Labelled	625.987	742.335	9.89	17.6	166	5	5.61	1
		625.987	614.277	9.89	17.6	166	5	5.61	1
		625.987	499.25	9.89	17.6	166	5	5.61	1
VHQYFNVELIQPGAVK	Native	614.668	825.519	5.42	17.3	166	5	4.91	1
		614.668	712.435	5.42	17.3	166	5	4.91	1
		614.668	471.293	5.42	17.3	166	5	4.91	1
VHQYFNVELIQPGAVK(U-13C6,15N2)	Labelled	617.34	720.449	5.42	17.3	166	5	4.91	1
		617.34	479.307	5.42	17.3	166	5	4.91	1
Table 2. Native and labelled peptide MRM transitions on 6495C (Agilent) LC-MS/MS platform. Internal standard (labelled) peptide sequences are shown in their post-digestion form (without tryptic tags). *- SIL internal standard not detected. Another SIL internal standard with a similar retention time was used to quantify native peptides where a corresponding SIL internal standard of that native pep…
