## Supplementary Table 3 for "A multiplex protein panel assay determines disease severity and is prognostic about outcome in COVID-19 patients"

### Sheet: Sheet1
Peptide Standard Sequence	Standard type	Precusor (Q1) m/z	Product (Q3) m/z	Dwell time (ms)	EP	CE	CXP	DP	RT (min)	RT tolerance (s)
GLPNVVTSAISLPNIR	Native	825.981	1170.68	32.2948	10	43.3	25	176	7.9	15
		825.981	1071.62	32.2948	10	43.3	25	176	7.9	15
		825.981	499.299	32.2948	10	31.3	25	176	7.9	15
GLPNVVTSAISLPNIR(U-13C6,15N4)	Labelled	830.98	1180.69	3	10	43.3	25	176	7.9	15
		830.98	1081.62	3	10	43.3	25	176	7.9	15
GHMLENHVER	Native	407.865	783.374	43.3179	10	20.2	25	132	2.63	15
		407.865	403.23	43.3179	10	24.2	25	132	2.63	15
GHMLENHVER(U-13C6,15N4)	Labelled	411.2	793.38	3	10	20.2	25	132	2.63	15
		411.2	413.23	3	10	24.2	25	132	2.63	15
EAQLPVIENK	Native	570.817	699.404	19.2715	10	26.5	25	142	5.03	15
		570.817	503.282	19.2715	10	34.5	25	142	5.03	15
		570.817	390.198	19.2715	10	34.5	25	142	5.03	15
EAQLPVIENK(U-13C6,15N2)	Labelled	574.84	707.41	3	10	26.5	25	142	5.03	15
		574.84	511.3	3	10	34.5	25	142	5.03	15
CQSWSSMTPHR	Native	459.533	510.278	20.3917	10	22.6	25	124	4.17	15
		459.533	409.231	20.3917	10	22.6	25	124	4.17	15
CQSWSSMTPHR(U-13C6,15N4)	Labelled	462.86	520.28	3	10	22.6	25	124	4.17	15
		462.86	419.23	3	10	22.6	25	124	4.17	15
EITALAPSTMK	Native	581.313	747.407	21.7822	10	27.1	25	140	5.2	15
		581.313	634.323	21.7822	10	23.1	25	140	5.2	15
		581.313	563.286	21.7822	10	23.1	25	140	5.2	15
EITALAPSTMK(U-13C6,15N2)	Labelled	585.31	755.42	3	10	27.1	25	140	5.2	15
		585.31	642.33	3	10	23.1	25	140	5.2	15
FNAVLTNPQGDYDTSTGK	Native	643.306	1168.51	21.7122	10	46.2	25	142	5.38	15
		643.306	584.759	21.7122	10	54.2	25	142	5.38	15
FNAVLTNPQGDYDTSTGK(U-13C6,15N2)	Labelled	645.97	1176.52	3	10	46.2	25	142	5.38	15
		645.97	588.76	3	10	54.2	25	142	5.38	15
TNQVNSGGVLLR	Native	629.349	914.542	19.0115	10	33.5	25	152	4.75	15
		629.349	815.473	19.0115	10	33.5	25	152	4.75	15
TNQVNSGGVLLR(U-13C6,15N4)	Labelled	634.35	924.55	3	10	33.5	25	152	4.75	15
		634.35	825.48	3	10	33.5	25	152	4.75	15
ALDFAVGEYNK	Native	613.806	709.352	19.5269	10	28.7	25	140	5.95	15
		613.806	610.283	19.5269	10	24.7	25	140	5.95	15
ALDFAVGEYNK(U-13C6,15N2)	Labelled	617.81	717.36	3	10	28.7	25	140	5.95	15
		617.81	618.29	3	10	24.7	25	140	5.95	15
LVGGPMDASVEEEGVRR	Native	600.968	794.873	18.8445	10	25.2	25	142	4.92	15
		600.968	566.291	18.8445	10	37.2	25	142	4.92	15
LVGGPMDASVEEEGVR(U-13C6,15N4)R	Labelled	604.3	799.88	3	10	25.2	25	142	4.92	15
		604.3	571.3	3	10	37.2	25	142	4.92	15
SDVMYTDWK	Native	572.753	843.371	21.439	10	26.6	25	140	5.48	15
		572.753	712.33	21.439	10	26.6	25	140	5.48	15
SDVMYTDWK(U-13C6,15N2)	Labelled	576.75	851.38	3	10	26.6	25	140	5.48	15
		576.75	720.34	3	10	26.6	25	140	5.48	15
WEMPFDPQDTHQSR	Native	591.926	968.454	14.0298	10	32.8	25	138	6.28	15
		591.926	729.825	14.0298	10	24.8	25	138	6.28	15
WEMPFDPQDTHQSR(U-13C6,15N4)*	Labelled	595.26	978.46	3	10	32.8	25	138	6.28	15
		595.26	734.82	3	10	24.8	25	138	6.28	15
EQLSLLDR	Native	487.269	716.43	21.2193	10	22.4	25	134	5.5	15
		487.269	603.346	21.2193	10	22.4	25	134	5.5	15
EQLSLLDR(U-13C6,15N4)	Labelled	492.27	726.43	3	10	22.4	25	134	5.5	15
		492.27	613.35	3	10	22.4	25	134	5.5	15
GDVAFVK	Native	368.205	563.355	19.8959	10	16.4	25	112	4.2	15
		368.205	464.287	19.8959	10	16.4	25	112	4.2	15
GDVAFVK(U-13C6,15N2)	Labelled	372.21	571.36	3	10	16.4	25	112	4.2	15
		372.21	472.3	3	10	16.4	25	112	4.2	15
WCALSHHER	Native	399.186	665.311	26.9915	10	23.8	25	118	2.98	15
		399.186	441.22	26.9915	10	27.8	25	118	2.98	15
WCALSHHER(U-13C6,15N4)	Labelled	402.52	675.31	3	10	23.8	25	118	2.98	15
		402.52	451.22	3	10	27.8	25	118	2.98	15
IAELSATAQEIIK	Native	693.896	960.536	14.3418	10	32.7	25	164	6.25	15
		693.896	873.504	14.3418	10	32.7	25	164	6.25	15
		693.896	802.467	14.3418	10	32.7	25	164	6.25	15
IAELSATAQEIIK(U-13C6,15N2)	Labelled	697.9	968.55	3	10	32.7	25	164	6.25	15
		697.9	810.48	3	10	32.7	25	164	6.25	15
EQHLFLPFSYK	Native	470.247	641.329	43.1095	10	19.1	25	120	7.01	15
		470.247	544.277	43.1095	10	23.1	25	120	7.01	15
		470.247	397.208	43.1095	10	27.1	25	120	7.01	15
EQHLFLPFSYK(U-13C6,15N2)	Labelled	472.91	649.34	3	10	19.1	25	120	7.01	15
		472.91	552.29	3	10	23.1	25	120	7.01	15
ADQVCINLR	Native	544.779	774.429	19.0236	10	29.2	25	134	4.96	15
		544.779	675.361	19.0236	10	29.2	25	134	4.96	15
ADQVCINLR(U-13C6,15N4)	Labelled	549.78	784.43	3	10	29.2	25	134	4.96	15
		549.78	685.36	3	10	29.2	25	134	4.96	15
ILTSDVFQDCNK	Native	720.345	811.34	21.0062	10	34	25	162	5.58	15
		720.345	664.272	21.0062	10	34	25	162	5.58	15
ILTSDVFQDCNK(U-13C6,15N2)	Labelled	724.35	819.35	3	10	34	25	162	5.58	15
		724.35	667.81	3	10	42	25	162	5.58	15
ESDTSYVSLK	Native	564.775	696.393	20.2816	10	26.2	25	144	4.46	15
		564.775	609.361	20.2816	10	26.2	25	144	4.46	15
ESDTSYVSLK(U-13C6,15N2)*	Labelled	568.78	704.4	3	10	26.2	25	144	4.46	15
		568.78	617.37	3	10	26.2	25	144	4.46	15
GYSIFSYATK	Native	568.785	716.361	15.9202	10	26.4	25	136	6.39	15
		568.785	569.293	15.9202	10	18.4	25	136	6.39	15
		568.785	482.261	15.9202	10	38.4	25	136	6.39	15
GYSIFSYATK(U-13C6,15N2)	Labelled	572.79	724.37	3	10	26.4	25	136	6.39	15
		572.79	577.3	3	10	18.4	25	136	6.39	15
STDYGIFQINSR	Native	700.844	934.51	16.0813	10	37	25	86	6.41	15
		700.844	764.405	16.0813	10	33	25	86	6.41	15
		700.844	617.337	16.0813	10	33	25	86	6.41	15
STDYGIFQINSR(U-13C6,15N4)	Labelled	705.84	944.51	3	10	37	25	86	6.41	15
		705.84	774.41	3	10	33	25	86	6.41	15
YAGSQVASTSEVLK	Native	720.372	933.525	19.4812	10	38	25	172	4.66	15
		720.372	834.457	19.4812	10	38	25	172	4.66	15
		720.372	763.42	19.4812	10	38	25	172	4.66	15
YAGSQVASTSEVLK(U-13C6,15N2)	Labelled	724.37	941.53	3	10	38	25	172	4.66	15
		724.37	842.47	3	10	38	25	172	4.66	15
YWCNDGK	Native	471.692	779.314	37.7369	10	21.6	25	132	3.22	15
		471.692	593.235	37.7369	10	21.6	25	132	3.22	15
YWCNDGK(U-13C6,15N2)	Labelled	475.7	787.32	3	10	21.6	25	132	3.22	15
		475.7	601.24	3	10	21.6	25	132	3.22	15
AHVDALR	Native	391.219	573.335	53.4205	10	21.6	25	132	2.59	15
		391.219	474.267	53.4205	10	25.6	25	132	2.59	15
AHVDALR(U-13C6,15N4)	Labelled	396.22	583.34	3	10	21.6	25	132	2.59	15
		396.22	484.27	3	10	25.6	25	132	2.59	15
ATEHLSTLSEK	Native	405.879	664.351	41.6342	10	24.1	25	120	3.26	15
		405.879	363.187	41.6342	10	24.1	25	120	3.26	15
ATEHLSTLSEK(U-13C6,15N2)	Labelled	408.55	672.36	3	10	24.1	25	120	3.26	15
		408.55	371.2	3	10	24.1	25	120	3.26	15
TVVQPSVGAAAGPVVPPCPGR	Native	672.695	978.519	20.909	10	24.6	25	146	4.96	15
		672.695	683.329	20.909	10	28.6	25	146	4.96	15
		672.695	586.277	20.909	10	40.6	25	146	4.96	15
TVVQPSVGAAAGPVVPPCPGR(U-13C6,15N4)	Labelled	676.03	988.52	3	10	24.6	25	146	4.96	15
		676.03	693.33	3	10	28.6	25	146	4.96	15
GGEGTGYFVDFSVR	Native	745.849	1089.54	24.9405	10	39.3	25	172	5.73	15
		745.849	869.452	24.9405	10	39.3	25	172	5.73	15
		745.849	508.288	24.9405	10	39.3	25	172	5.73	15
GGEGTGYFVDFSVR(U-13C6,15N4)	Labelled	750.85	1099.54	3	10	39.3	25	172	5.73	15
		750.85	879.45	3	10	39.3	25	172	5.73	15
IADAHLDR	Native	455.741	797.39	29.0661	10	24.8	25	144	2.85	15
		455.741	726.353	29.0661	10	24.8	25	144	2.85	15
IADAHLDR(U-13C6,15N4)	Labelled	460.74	807.4	3	10	24.8	25	144	2.85	15
		460.74	736.36	3	10	24.8	25	144	2.85	15
CNLLAEK	Native	424.221	573.361	26.7644	10	23.2	25	128	4.01	15
		424.221	460.277	26.7644	10	23.2	25	128	4.01	15
CNLLAEK(U-13C6,15N2)	Labelled	428.22	581.37	3	10	23.2	25	128	4.01	15
		428.22	468.3	3	10	23.2	25	128	4.01	15
GCPDVQASLPDAK	Native	453.219	630.346	20.1941	10	28	25	120	4.58	15
		453.219	430.23	20.1941	10	32	25	120	4.58	15
GCPDVQASLPDAK(U-13C6,15N2)	Labelled	455.89	638.35	3	10	28	25	120	4.58	15
		455.89	438.24	3	10	32	25	120	4.58	15
TFTLLDPK	Native	467.766	686.408	13.9504	10	21.4	25	132	6.27	15
		467.766	585.361	13.9504	10	21.4	25	132	6.27	15
		467.766	472.277	13.9504	10	21.4	25	132	6.27	15
TFTLLDPK(U-13C6,15N2)	Labelled	471.77	694.42	3	10	21.4	25	132	6.27	15
		471.77	593.37	3	10	21.4	25	132	6.27	15
GSPAINVAVHVFR	Native	456.258	728.42	16.1661	10	26.4	25	122	6.16	15
		456.258	558.315	16.1661	10	18.4	25	122	6.16	15
		456.258	611.856	16.1661	10	18.4	25	122	6.16	15
GSPAINVAVHVFR(U-13C6,15N4)*	Labelled	459.59	738.42	3	10	26.4	25	122	6.16	15
		459.59	616.86	3	10	18.4	25	122	6.16	15
AADDTWEPFASGK	Native	697.815	921.446	19.3158	10	32.9	25	156	5.97	15
		697.815	735.367	19.3158	10	32.9	25	156	5.97	15
		697.815	606.325	19.3158	10	40.9	25	156	5.97	15
AADDTWEPFASGK(U-13C6,15N2)	Labelled	701.82	929.46	3	10	32.9	25	156	5.97	15
		701.82	614.33	3	10	40.9	25	156	5.97	15
DSVTGTLPK	Native	459.251	616.366	29.4901	10	21	25	128	3.99	15
		459.251	515.319	29.4901	10	21	25	128	3.99	15
DSVTGTLPK(U-13C6,15N2)	Labelled	463.25	624.38	3	10	21	25	128	3.99	15
		463.25	523.33	2	10	21	25	128	3.99	15
IAYGTQGSSGYSLR	Native	730.362	1112.53	19.0115	10	38.5	25	166	4.78	15
		730.362	826.405	19.0115	10	42.5	25	166	4.78	15
IAYGTQGSSGYSLR(U-13C6,15N4)	Labelled	735.36	1122.54	3	10	38.5	25	166	4.78	15
		735.36	836.41	3	10	42.5	25	166	4.78	15
ANRPFLVFIR	Native	411.58	534.34	22.8319	10	20.3	25	190	6.84	15
		411.58	435.271	22.8319	10	20.3	25	190	6.84	15
ANRPFLVFIR(U-13C6,15N4)	Labelled	414.91	544.34	3	10	20.3	25	190	6.84	15
		414.91	445.27	3	10	20.3	25	190	6.84	15
TSCLLFMGR	Native	542.768	623.333	18.1145	10	29.1	25	134	6.53	15
		542.768	510.249	18.1145	10	25.1	25	134	6.53	15
TSCLLFMGR(U-13C6,15N4)	Labelled	547.77	633.34	3	10	29.1	25	134	6.53	15
		547.77	520.25	3	10	25.1	25	134	6.53	15
HFQNLGK	Native	422.227	706.388	36.1018	10	23.1	25	126	2.71	15
		422.227	559.32	36.1018	10	23.1	25	126	2.71	15
HFQNLGK(U-13C6,15N2)	Labelled	426.23	714.4	3	10	23.1	25	126	2.71	15
		426.23	567.33	3	10	23.1	25	126	2.71	15
TINPAVDHCCK	Native	438.869	719.26	27.8033	10	25.6	25	120	3.03	15
		438.869	604.233	27.8033	10	25.6	25	120	3.03	15
TINPAVDHCCK(U-13C6,15N2)	Labelled	441.54	727.27	3	10	25.6	25	120	3.03	15
		441.54	612.24	3	10	25.6	25	120	3.03	15
LLDSLPSDTR	Native	558.798	890.421	20.1348	10	25.9	25	140	5.08	15
		558.798	575.278	20.1348	10	25.9	25	140	5.08	15
LLDSLPSDTR(U-13C6,15N4)	Labelled	563.8	900.42	3	10	25.9	25	140	5.08	15
		563.8	585.28	3	10	25.9	25	140	5.08	15
LVLLNAIYLSAK	Native	659.411	879.493	32.0967	10	31	25	148	8.17	15
		659.411	765.451	32.0967	10	31	25	148	8.17	15
		659.411	694.413	32.0967	10	43	25	148	8.17	15
LVLLNAIYLSAK(U-13C6,15N2)	Labelled	663.41	887.5	3	10	31	25	148	8.17	15
		663.41	773.46	3	10	31	25	148	8.17	15
ILNIFGVIK	Native	508.829	790.482	43.0187	10	23.4	25	132	8.24	15
		508.829	676.439	43.0187	10	23.4	25	132	8.24	15
		508.829	563.355	43.0187	10	23.4	25	132	8.24	15
ILNIFGVIK(U-13C6,15N2)	Labelled	512.83	798.49	3	10	23.4	25	132	8.24	15
		512.83	571.36	3	10	23.4	25	132	8.24	15
VSASPLLYTLIEK	Native	717.416	1089.66	27.2836	10	29.9	25	156	8.04	15
		717.416	879.519	27.2836	10	37.9	25	156	8.04	15
		717.416	766.435	27.2836	10	33.9	25	156	8.04	15
VSASPLLYTLIEK(U-13C6,15N2)*	Labelled	721.42	1097.66	3	10	29.9	25	156	8.04	15
		721.42	774.44	3	10	33.9	25	156	8.04	15
DSGSYFCR	Native	496.201	789.335	23.8692	10	22.8	25	84	4.06	15
		496.201	645.281	23.8692	10	22.8	25	84	4.06	15
DSGSYFCR(U-13C6,15N4)	Labelled	501.2	799.34	3	10	22.8	25	84	4.06	15
		501.2	655.28	3	10	22.8	25	84	4.06	15
VLDLSCNR	Native	488.748	764.336	18.9791	10	22.4	25	128	4.29	15
		488.748	649.309	18.9791	10	26.4	25	128	4.29	15
		488.748	536.225	18.9791	10	22.4	25	128	4.29	15
VLDLSCNR(U-13C6,15N4)	Labelled	493.75	774.34	3	10	22.4	25	128	4.29	15
		493.75	546.23	3	10	22.4	25	128	4.29	15
DFALQNPSAVPR	Native	657.844	868.464	20.7154	10	34.9	25	110	5.69	15
		657.844	740.405	20.7154	10	30.9	25	110	5.69	15
		657.844	626.362	20.7154	10	34.9	25	110	5.69	15
DFALQNPSAVPR(U-13C6,15N4)*	Labelled	662.84	750.41	3	10	30.9	25	110	5.69	15
		662.84	636.37	3	10	34.9	25	110	5.69	15
LAELPADALGPLQR	Native	732.414	1037.57	23.5656	10	34.6	25	88	6.88	15
		732.414	754.457	23.5656	10	50.6	25	88	6.88	15
		732.414	570.336	23.5656	10	34.6	25	88	6.88	15
LAELPADALGPLQR(U-13C6,15N4)*	Labelled	737.41	1047.52	3	10	34.6	25	88	6.88	15
		737.41	764.46	3	10	50.6	25	88	6.88	15
ASDTAMYYCAR		654.771	863.354	18.963	10	30.7	25	148	4.35	15
		654.771	732.313	18.963	10	30.7	25	148	4.35	15
ASDTAMYYCAR(U-13C6,15N4)	Labelled	659.78	873.36	3.5	10	30.7	25	148	4.35	15
		659.78	742.32	3.5	10	30.7	25	148	4.35	15
VEGTAFVIFGIQDGEQR	Native	622.651	732.327	48.531	10	26.3	25	142	7.8	15
		622.651	604.269	48.531	10	30.3	25	142	7.8	15
		622.651	525.254	48.531	10	22.3	25	142	7.8	15
VEGTAFVIFGIQDGEQR(U-13C6,15N4)*	Labelled	625.98	742.33	3	10	26.3	25	142	7.8	15
		625.98	530.25	3	10	22.3	25	142	7.8	15
VHQYFNVELIQPGAVK	Native	614.668	712.435	19.6761	10	21.9	25	132	6.63	15
		614.668	471.293	19.6761	10	33.9	25	132	6.63	15
VHQYFNVELIQPGAVK(U-13C6,15N2)*	Labelled	617.33	720.44	3	10	21.9	25	132	6.63	15
		617.33	479.3	3	10	33.9	25	132	6.63	15
Supplementary Table 3. Native and labelled peptide MRM transitions on 7500 (SCIEX) LC-MS/MS platform. Internal standard (labelled) peptide sequences are shown in their post-digestion form (without tryptic tags). EP - entrance potential; CE - collision energy; CXP - collision cell exit potential; DP - declustering potential; RT - retention time. Note: whilst it is not necessary to specify DP on 75…
