## Supplementary Table 4 for "A multiplex protein panel assay determines disease severity and is prognostic about outcome in COVID-19 patients"

### Sheet: Supplementary Table 4
Supplementary Table 4. Description of patient cohorts
	Cohort 1		Cohort 2 (w/o healthy controls)		Cohort 3
n	139		30		165
sex
female, n (%)	44	(31.7)	10	(33.3)	40	(24.2)
male, n (%)	95	(68.3)	20	(66.7)	125	(75.8)
age, median [IQR]	61	[50-71]	62	[50-73]	60	[51-69]
body mass index, median [IQR]	2021-08-27	[24.7-31.9]	2021-07-25	[23.7-28.5]	2021-04-29	[24.7-32.4]
maximum severity
WHO3, n (%)	23	(16.5)	10	(33.3)	25	(15.1)
WHO4, n (%)	32	(23.0)	4	(13.3)	43	(26.1)
WHO5, n (%)	12	(8.6)	3	(10.0)	32	(19.4)
WHO6, n (%)	6	(4.3)	3	(10.0)	4	(2.4)
WHO7, n (%)	46	(33.1)	10	(33.3)	27	(16.4)
WHO8 (deceased), n (%)	20	(14.4)	-	-	34	(20.6)
treatment
IMV, n (%)	69	(49.6)	13	(43.3)	61	(37.0)
ECMO, n (%)	22	(15.8)	6	(20.0)	24	(14.5)
RRT, n (%)	46	(33.1)	8	(73.3)	33	(20.0)
time until outcome	23	[10-47]	18	[9-44]	15	[9-33]
time until discharge*	20	[9-48]	17	[9-38]	12	[7-28]
time until death**	28	[16-46]	24	[19-134]	32	[19-46]
