## Supplementary Table 5 for "A multiplex protein panel assay determines disease severity and is prognostic about outcome in COVID-19 patients"

### Sheet: Cohort 2
Statistical analysis results "Cohort 2". Kendall´s Tau trend test between peptide quantitites and COVID19 treatment escalation score (WHO 0, 3, 4, 5, 6, 7)
Peptide	Peptide.Gene	p.value	adjusted p.value
WEMPFDPQDTHQSR	WEMPFDPQDTHQSR; SERPINA3	5.92e-08	1.33e-06
EQLSLLDR	EQLSLLDR; SERPINA3	6.63e-08	1.33e-06
CNLLAEK	CNLLAEK; AHSG	1.8e-07	1.8e-06
GYSIFSYATK	GYSIFSYATK; CRP	1.8e-07	1.8e-06
TVVQPSVGAAAGPVVPPCPGR	TVVQPSVGAAAGPVVPPCPGR; AHSG	2.78e-07	2.06e-06
GDVAFVK	GDVAFVK; TF	3.09e-07	2.06e-06
WCALSHHER	WCALSHHER; TF	7.99e-07	4.56e-06
ATEHLSTLSEK	ATEHLSTLSEK; APOA1	9.82e-07	4.91e-06
AHVDALR	AHVDALR; APOA1	1.21e-06	5.36e-06
LVLLNAIYLSAK	LVLLNAIYLSAK; SERPING1	2.97e-06	1.19e-05
ALDFAVGEYNK	ALDFAVGEYNK; CST3	3.62e-06	1.32e-05
SDVMYTDWK	SDVMYTDWK; ORM2	5.33e-06	1.78e-05
LLDSLPSDTR	LLDSLPSDTR; SERPING1	9.42e-06	2.9e-05
YWCNDGK	YWCNDGK; LYZ	1.25e-05	3.56e-05
VHQYFNVELIQPGAVK	VHQYFNVELIQPGAVK; C3	1.8e-05	4.8e-05
GSPAINVAVHVFR	GSPAINVAVHVFR; TTR	0.000121	0.000303
GLPNVVTSAISLPNIR	GLPNVVTSAISLPNIR; PRG4	0.000155	0.000365
FNAVLTNPQGDYDTSTGK	FNAVLTNPQGDYDTSTGK; C1QC	0.000198	0.000416
TFTLLDPK	TFTLLDPK; PGLYRP2	0.000198	0.000416
ILTSDVFQDCNK	ILTSDVFQDCNK; VWF	0.000214	0.000428
LAELPADALGPLQR	LAELPADALGPLQR; IGFALS	0.000251	0.000478
EQHLFLPFSYK	EQHLFLPFSYK; APOB	0.000503	0.000914
ADQVCINLR	ADQVCINLR; EFEMP1	0.001878	0.003267
TNQVNSGGVLLR	TNQVNSGGVLLR; C1QC	0.004342	0.007237
AADDTWEPFASGK	AADDTWEPFASGK; TTR	0.007582	0.012132
GCPDVQASLPDAK	GCPDVQASLPDAK; PGLYRP2	0.008039	0.012368
ANRPFLVFIR	ANRPFLVFIR; SERPINC1	0.010811	0.016016
GHMLENHVER	GHMLENHVER; ITIH1	0.011454	0.016363
TINPAVDHCCK	TINPAVDHCCK; AFM	0.014381	0.019835
HFQNLGK	HFQNLGK; AFM	0.01699	0.022653
IAYGTQGSSGYSLR	IAYGTQGSSGYSLR; KLKB1	0.017948	0.023158
ESDTSYVSLK	ESDTSYVSLK; CRP	0.02111	0.026387
IAELSATAQEIIK	IAELSATAQEIIK; APOB	0.065656	0.079583
STDYGIFQINSR	STDYGIFQINSR; LYZ	0.292861	0.344543
TSCLLFMGR	TSCLLFMGR; SERPIND1	0.352114	0.402416
ILNIFGVIK	ILNIFGVIK; TFRC	0.504434	0.560482
DFALQNPSAVPR	DFALQNPSAVPR; IGFALS	0.734001	0.785476
EAQLPVIENK	EAQLPVIENK; PLG	0.746202	0.785476
GGEGTGYFVDFSVR	GGEGTGYFVDFSVR; HRG	0.823917	0.845043
CQSWSSMTPHR	CQSWSSMTPHR; PLG	0.871443	0.871443

### Sheet: Cohort 3
Statistical analysis results "Cohort 3". Kendall´s Tau trend test between peptide quantitites and COVID19 treatment escalation score (WHO 3, 4, 5, 6, 7)
Peptide	Peptide.Gene	p.value	adjusted p.value
TFTLLDPK	TFTLLDPK; PGLYRP2	1.72699e-16	8.28954e-15
GCPDVQASLPDAK	GCPDVQASLPDAK; PGLYRP2	5.21058e-16	1.25054e-14
ESDTSYVSLK	ESDTSYVSLK; CRP	2.21539e-14	2.65847e-13
GYSIFSYATK	GYSIFSYATK; CRP	2.21539e-14	2.65847e-13
CNLLAEK	CNLLAEK; AHSG	5.17737e-13	4.97027e-12
TVVQPSVGAAAGPVVPPCPGR	TVVQPSVGAAAGPVVPPCPGR; AHSG	1.42507e-12	1.14006e-11
GDVAFVK	GDVAFVK; TF	3.70374e-11	2.53971e-10
DSVTGTLPK	DSVTGTLPK; KLKB1	5.46931e-11	3.28158e-10
AHVDALR	AHVDALR; APOA1	7.50126e-10	3.73453e-09
ATEHLSTLSEK	ATEHLSTLSEK; APOA1	7.78027e-10	3.73453e-09
WCALSHHER	WCALSHHER; TF	1.63307e-09	7.12612e-09
LAELPADALGPLQR	LAELPADALGPLQR; IGFALS	4.32104e-09	1.72841e-08
DFALQNPSAVPR	DFALQNPSAVPR; IGFALS	6.33307e-09	2.33836e-08
TINPAVDHCCK	TINPAVDHCCK; AFM	5.50308e-08	1.88677e-07
EQLSLLDR	EQLSLLDR; SERPINA3	1.30673e-07	4.18153e-07
HFQNLGK	HFQNLGK; AFM	2.3676e-07	6.89517e-07
GHMLENHVER	GHMLENHVER; ITIH1	2.44204e-07	6.89517e-07
WEMPFDPQDTHQSR	WEMPFDPQDTHQSR; SERPINA3	7.50377e-07	2.001e-06
EITALAPSTMK	EITALAPSTMK; ACTA1;ACTA2;ACTB;ACTC1;ACTG1;ACTG2	9.37026e-07	2.36722e-06
ALDFAVGEYNK	ALDFAVGEYNK; CST3	1.45319e-06	3.48766e-06
VLDLSCNR	VLDLSCNR; CD14	2.36854e-06	5.4138e-06
ANRPFLVFIR	ANRPFLVFIR; SERPINC1	4.2752e-06	8.92217e-06
IADAHLDR	IADAHLDR; HRG	4.2752e-06	8.92217e-06
IAYGTQGSSGYSLR	IAYGTQGSSGYSLR; KLKB1	1.20048e-05	2.40096e-05
VEGTAFVIFGIQDGEQR	VEGTAFVIFGIQDGEQR; C3	1.85254e-05	3.55688e-05
YAGSQVASTSEVLK	YAGSQVASTSEVLK; VWF	2.05528e-05	3.79437e-05
TSCLLFMGR	TSCLLFMGR; SERPIND1	6.30411e-05	0.000112073
EAQLPVIENK	EAQLPVIENK; PLG	0.000861178	0.00147631
GGEGTGYFVDFSVR	GGEGTGYFVDFSVR; HRG	0.00248259	0.00410911
IAELSATAQEIIK	IAELSATAQEIIK; APOB	0.00502507	0.00804011
ADQVCINLR	ADQVCINLR; EFEMP1	0.00574494	0.00889539
AADDTWEPFASGK	AADDTWEPFASGK; TTR	0.00842347	0.0126352
ILTSDVFQDCNK	ILTSDVFQDCNK; VWF	0.0173205	0.0251935
GSPAINVAVHVFR	GSPAINVAVHVFR; TTR	0.0398237	0.0562217
EQHLFLPFSYK	EQHLFLPFSYK; APOB	0.0556573	0.0762058
CQSWSSMTPHR	CQSWSSMTPHR; PLG	0.0571544	0.0762058
LLDSLPSDTR	LLDSLPSDTR; SERPING1	0.0594626	0.0771082
YWCNDGK	YWCNDGK; LYZ	0.061044	0.0771082
LVLLNAIYLSAK	LVLLNAIYLSAK; SERPING1	0.253996	0.31261
FNAVLTNPQGDYDTSTGK	FNAVLTNPQGDYDTSTGK; C1QC	0.280187	0.336224
STDYGIFQINSR	STDYGIFQINSR; LYZ	0.301334	0.352781
VHQYFNVELIQPGAVK	VHQYFNVELIQPGAVK; C3	0.425932	0.486779
VSASPLLYTLIEK	VSASPLLYTLIEK; TFRC	0.608057	0.678762
ILNIFGVIK	ILNIFGVIK; TFRC	0.736992	0.797797
SDVMYTDWK	SDVMYTDWK; ORM2	0.747934	0.797797
GLPNVVTSAISLPNIR	GLPNVVTSAISLPNIR; PRG4	0.848462	0.885351
TNQVNSGGVLLR	TNQVNSGGVLLR; C1QC	0.891763	0.907806
DSGSYFCR	DSGSYFCR; FCGR3A	0.907806	0.907806
