## Supplementary material for "A multiplex protein panel assay determines disease severity and is prognostic about outcome in COVID-19 patients": Table 1

### Sheet: Sheet 1
								Low concentration (LLOQ)			Medium concentration (LLOQ+ULOQ)/2			High concentration (ULOQ)			Matrix effects
Peptide	Intercept	Slope	R2	LLOQ (ng/ml)	ULOQ (ng/ml)	CV (%) limit	Validation	Inter-batch CV (%)	Intra-batch CV (%)	Accuracy (%)	Inter-batch CV (%)	Intra-batch CV (%)	Accuracy (%)	Inter-batch CV (%)	Intra-batch CV (%)	Accuracy (%)	P-value	Matrix effect	Matrix factor (%)
AADDTWEPFASGK	-0.0903147	0.0331281	0.99949	6.36719	1630	20	Pass	19.1771	10.7121	90.6773	7.24819	5.27526	98.3646	9.9594	3.59514	94.5218	0.0037923	X	63.3
ADQVCINLR	0.00689823	0.0608997	0.994929	0.0994873	1630	40	Pass	12.5063	10.0649	96.9198	11.24	1.68418	97.9136	6.54945	2.04972	97.8184	0.0261737	X	91.2
AHVDALR	-0.00432543	0.0348485	0.998533	0.0994873	1630	20	Pass	2.71756	1.95503	99.4307	2.11677	0.349245	99.2185	4.47272	0.291595	99.7006	0.694337	-
ALDFAVGEYNK	-0.00771768	0.0245359	0.999647	1.5918	1630	20	Pass	15.1801	12.7404	89.5106	4.3711	3.77699	97.7665	5.39576	2.78612	94.376	0.584013	-
ANRPFLVFIR	0.0036568	0.0464333	0.999516	0.0994873	1630	20	Pass	10.6843	8.45135	87.5931	2.88692	1.47432	97.6578	5.04571	1.62543	99.3291	0.413803	-
ASDTAMYYCAR	-0.188978	0.0116718	0.992294	25.4688	1630	20	Pass	18.3321	9.5836	90.4444	11.8437	6.96281	94.7128	11.743	3.44457	93.245	0.00592825	X	69.2
ATEHLSTLSEK	-0.0102096	0.025881	0.999711	0.397949	1630	20	Pass	17.5127	4.67492	93.8836	1.98172	1.40103	99.0723	5.44623	0.755287	97.5009	0.0179533	X	95.8
CNLLAEK	-0.00253733	0.00666554	0.999507	25.4688	1630	20	Pass	11.3221	2.75174	99.1434	11.3095	1.27305	97.5905	7.58342	2.54366	96.6846	0.635408	-
CQSWSSMTPHR	-0.130668	0.0296055	0.999679	25.4688	1630	20	Pass	18.3549	7.44096	95.5784	19.1694	9.22556	88.7367	6.53571	5.05985	97.9525	0.690073	-
DFALQNPSAVPR	-0.0683309	0.14862	0.999973	6.36719	407.5	20	Pass	11.0805	5.3577	95.8978	8.85463	4.74388	94.8566	6.60576	2.79624	96.2551	0.00838756	X	267.8
DSGSYFCR	-0.0254556	0.0582952	0.998529	1.5918	25.4688	20	Pass	15.7156	5.57882	96.8681	9.79182	2.25791	97.2831	10.6483	1.26	98.1698	0.480003	-
DSVTGTLPK	-0.00599314	0.0782803	0.999348	0.0994873	407.5	40	Pass	18.2547	6.41976	93.7742	5.70095	1.55283	97.8374	5.0534	1.38846	98.74	0.981721	-
EAQLPVIENK	0.00804453	0.0223717	0.999695	0.0248718	1630	20	Pass	19.4683	4.20569	90.4889	2.7224	0.770253	98.3369	1.82398	0.85007	99.7504	0.432691	-
EITALAPSTMK	-0.0644679	0.0208757	0.9982	6.36719	1630	40	Pass	3.15907	3.01835	96.725	2.50646	1.92336	98.5167	17.8961	1.79726	98.6364	0.0747682	-
EQHLFLPFSYK	-0.0183647	0.0152373	0.999985	6.36719	407.5	20	Pass	6.81222	4.59143	93.5883	4.03744	2.01592	98.7979	4.41839	1.74688	98.4257	0.461739	-
EQLSLLDR	-0.0240632	0.0508226	0.999996	6.36719	407.5	20	Pass	6.824	4.16207	94.4318	5.23735	3.3699	96.3852	4.49983	0.860783	98.1773	0.0168409	X	182.4
ESDTSYVSLK	-0.0507417	0.0831805	0.999973	1.5918	407.5	20	Pass	17.1707	4.72303	94.0822	7.69289	1.03437	98.7736	4.16812	1.74674	99.109	0.014923	X	170.7
FNAVLTNPQGDYDTSTGK	0.00111049	0.0141522	0.998727	25.4688	1630	20	Pass	27.9854	11.4534	91.0718	15.2705	12.7263	93.9776	12.1474	6.25759	95.3028	0.379762	-
GCPDVQASLPDAK	-0.0566681	0.068896	0.996152	1.5918	1630	40	Pass	25.4717	3.6555	95.8402	19.3578	1.9673	98.651	32.3138	2.09604	97.2077	0.527464	-
GDVAFVK	-0.00785856	0.0223727	0.99964	0.397949	1630	20	Pass	20.304	6.91211	87.4933	1.91462	1.2494	99.8606	6.63977	1.01683	97.8302	0.102135
GGEGTGYFVDFSVR	-0.115443	0.0840224	0.999923	6.36719	407.5	20	Pass	16.968	7.44661	91.9962	12.0886	7.6037	91.0994	14.5165	6.81746	91.0505	0.0934707	-
GHMLENHVER	-0.0871198	0.010884	0.999881	25.4688	1630	20	Pass	13.3091	1.1464	99.2973	1.72678	0.359355	98.8313	4.92404	0.737664	99.0522	0.909411	-
GLPNVVTSAISLPNIR	-0.00958928	0.0397541	0.999734	0.397949	1630	20	Pass	29.8397	4.08818	95.98	36.4679	1.32514	96.8801	38.5279	0.354694	99.4974	0.459727	-
GSPAINVAVHVFR	-0.0620838	0.014491	0.993852	6.36719	1630	40	Pass	24.6273	7.5621	79.6122	16.5157	1.99764	87.8041	19.6477	5.05263	79.332	0.968926	-
GYSIFSYATK	-0.0377006	0.0395889	0.999914	1.5918	1630	20	Pass	8.12296	3.36683	98.3989	3.1113	1.92969	98.6761	5.82816	1.43682	99.5895	0.742519	-
HFQNLGK	-0.140318	0.0380822	0.991377	6.36719	1630	40	Pass	29.6498	1.45187	96.3958	21.8374	1.25522	97.9857	3.32011	0.828533	98.8298	0.328851	-
IADAHLDR	-0.0136384	0.141656	0.997276	0.0994873	407.5	40	Pass	9.34961	3.70013	96.7189	7.32844	0.420508	97.9257	3.51722	1.07208	98.9998	0.00734747	X	200
IAELSATAQEIIK	0.0129257	0.026347	0.999648	0.0248718	1630	40	Pass	12.2062	5.65976	92.7556	7.50449	3.53152	96.9637	7.47328	2.59598	98.0895	0.581628	-
IAYGTQGSSGYSLR	-0.15846	0.129203	0.999617	6.36719	1630	20	Pass	11.5934	8.79806	97.3961	7.36856	7.13054	94.0725	12.6634	7.10442	85.3145	0.285998	-
ILNIFGVIK	-0.00147731	0.0533278	0.999198	0.0248718	407.5	20	Pass	34.1745	8.06412	97.8663	42.089	0.457324	99.8487	38.6795	0.732953	97.9174	0.237856	-
ILTSDVFQDCNK				not pass				85.7602	5.25387	94.4687	25.9016	5.12386	97.0429	41.5702	9.58571	76.9381	0.0608708	-
LAELPADALGPLQR	-0.0292632	0.107461	0.927467	0.0994873	1630	20	Pass	10.9378	3.25322	95.53	8.81751	1.36989	95.093	12.5345	1.66575	96.5239	0.0788904	-
LLDSLPSDTR	-0.00162426	0.0256206	0.999833	0.0994873	1630	20	Pass	14.2094	8.46947	88.6472	3.57473	1.65666	98.6853	4.07487	0.874721	98.8703	0.173103	-
LVGGPMDASVEEEGVRR				not pass				82.4368	19.9254	75.6992	44.0973	27.828	87.4833	28.9503	20.0834	75.3519	0.438345	-
LVLLNAIYLSAK	-0.0098849	0.0218612	0.997505	0.397949	1630	20	Pass	80.6024	6.99926	76.3534	70.8137	1.73797	97.1736	71.4165	1.58767	98.315	0.163215	-
SDVMYTDWK	-0.241406	0.0658097	0.999318	6.36719	1630	20	Pass	18.5983	6.69863	93.9387	4.49761	3.81022	96.5093	11.8314	2.22707	97.394	0.161582	-
STDYGIFQINSR	-0.00525795	0.0113775	0.999955	1.5918	1630	20	Pass	14.281	10.7211	85.6544	6.51766	1.56789	98.7403	5.57261	2.27824	98.3859	0.577639	-
TFTLLDPK	-0.0132795	0.010573	0.99985	6.36719	1630	20	Pass	4.78745	3.41836	98.7073	3.81725	1.47593	99.4335	5.67446	2.36832	97.1359	0.108334	-
TINPAVDHCCK	-0.122934	0.137096	0.999512	1.5918	1630	40	Pass	22.7971	3.07392	97.8235	36.3741	1.62784	98.363	20.5129	1.76625	98.5433	0.221495	-
TNQVNSGGVLLR	-0.0155026	0.041087	0.999137	1.5918	1630	20	Pass	7.37571	2.13879	96.7857	6.3876	3.07151	99.0709	8.81121	1.89759	98.4295	0.147958	-
TSCLLFMGR	-0.285483	0.0500803	0.999946	25.4688	1630	20	Pass	15.4709	1.34389	99.2851	10.3723	2.0735	97.7778	7.52971	1.56471	99.0479	0.787176	-
TVVQPSVGAAAGPVVPPCPGR	0.103404	0.143109	0.998084	6.36719	1630	20	Pass	10.1689	3.03617	93.7308	9.49319	1.97149	99.2379	10.1463	4.93408	96.3194	0.439265	-
VEGTAFVIFGIQDGEQR				not pass				20.3152	2.4949	94.4881	17.035	3.76682	88.9802	25.3623	3.25594	98.2913	0.439265	-
VHQYFNVELIQPGAVK	-0.042702	0.0391731	0.998963	0.811768	13300	40	Pass	45.1777	3.91713	87.7545	30.3877	1.78693	98.4246	25.7746	3.80535	95.0853	0.132469	-
VLDLSCNR	0.00112594	0.0635389	0.999822	0.0248718	1630	20	Pass	10.7339	4.4607	94.3694	7.2388	0.75067	99.5556	15.8268	0.761466	99.7061	0.506391	-
VSASPLLYTLIEK	-0.0125605	0.096108	0.99889	0.0994873	1630	20	Pass	11.0888	4.14047	96.3626	5.86599	2.1768	97.5732	9.0146	1.11726	99.1165	0.475528	-
WCALSHHER	-0.122035	0.049127	0.999846	6.36719	1630	20	Pass	14.9862	1.7651	99.2243	10.8276	0.959354	99.5853	12.6424	0.998241	97.7403	0.341786	-
WEMPFDPQDTHQSR	-0.0510603	0.0124078	0.999556	25.4688	1630	20	Pass	11.2446	3.01162	92.9515	7.56908	2.64095	95.1237	6.21204	1.95552	97.7118	0.539534	-
YAGSQVASTSEVLK	-0.0177492	0.0313768	0.999493	1.5918	1630	20	Pass	16.0794	13.4887	91.2375	5.6257	4.23454	95.7607	6.14717	3.24571	96.1374	0.411784	-
YWCNDGK	-0.660822	0.298834	0.997122	6.36719	407.5	20	Pass	8.53046	1.22081	97.6856	19.7982	1.02987	98.6951	10.9242	1.5478	99.0325	0.0856559	-
Median			0.999493	1.5918	1630	-	-	15.3255	4.63317	94.4503	7.63098	1.92652	97.8755	8.19731	1.78176	98.021	-	-	-
Table 1. Summary of analytical validation on 6495C (Agilent) platform. LLOQ - lower limit of quantitation; ULOQ - upper limit of quantification; CV - coefficient of variation.
