## Supplementary Table 1 for "A multiplex protein panel assay determines disease severity and is prognostic about outcome in COVID-19 patients"

### Sheet: Protein panel composition
Protein Name	Gene name	Protein Uniprot Accesion Number	Corresponding native peptide sequence	Corresponding heavy isotope-labelled internal standard peptide sequence
Proteoglycan 4	PRG4	Q92954	GLPNVVTSAISLPNIR	SILWRGLPNVVTSAISLPNIR(U-13C6,15N4)
Inter-alpha-trypsin inhibitor heavy chain H1	ITIH1	P19827	GHMLENHVER	GHMLENHVER(U-13C6,15N4)LWAYL
Plasminogen, EC 3.4.21.7	PLG	P00747	EAQLPVIENK	AGLLKEAQLPVIENK(U-13C6,15N2)
Plasminogen, EC 3.4.21.7; Apolipoprotein(a)	PLG; LPA	P00747; P08519	CQSWSSMTPHR	CQSWSSMTPHR(U-13C6,15N4)HQK
Actin, aortic smooth muscle; Actin, cytoplasmic 1; Actin, cytoplasmic 2; Actin, gamma-enteric smooth muscle	ACTA2;ACTB;ACTG1;ACTG2	P62736; P60709; P63261; P63267	EITALAPSTMK	MQKEITALAPSTMK(U-13C6,15N2)
Complement C1q subcomponent subunit C	C1QC	P02747	FNAVLTNPQGDYDTSTGK	NSLIRFNAVLTNPQGDYDTSTGK(U-13C6,15N2)
			TNQVNSGGVLLR	TNQVNSGGVLLR(U-13C6,15N4)LQVGE
Cystatin-C	CST3	P01034	ALDFAVGEYNK	ALDFAVGEYNK(U-13C6,15N2)ASNDM
			LVGGPMDASVEEEGVRR	LVGGPMDASVEEEGVR(U-13C6,15N4)RALDFA
Protein ORM2	ORM2	Q06144	SDVMYTDWK	SDVMYTDWK(U-13C6,15N2)KDK
Alpha-1-antichymotrypsin; Filamin-B	SERPINA3; FLNB	P01011; O75369	WEMPFDPQDTHQSR	WEMPFDPQDTHQSR(U-13C6,15N4)FYLSK
Alpha-1-antichymotrypsin	SERPINA3	P01011	EQLSLLDR	EQLSLLDR(U-13C6,15N4)FTEDA
Serotransferrin; Lactotransferrin; Melanotransferrin	TF; LTF; MELTF	P02787; P02788; P08582	GDVAFVK	GDVAFVK(U-13C6,15N2)HSTIF
Serotransferrin	TF	P02787	WCALSHHER	PVKWCALSHHER(U-13C6,15N4)
Apolipoprotein B-100	APOB	P04114	IAELSATAQEIIK	IAELSATAQEIIK(U-13C6,15N2)SQAIA
			EQHLFLPFSYK	EAICKEQHLFLPFSYK(U-13C6,15N2)
EGF-containing fibulin-like extracellular matrix protein 1	EFEMP1	Q12805	ADQVCINLR	ADQVCINLR(U-13C6,15N4)GSFAC
von Willebrand factor	VWF	P04275	ILTSDVFQDCNK	ILTSDVFQDCNK(U-13C6,15N2)LVDPE
			YAGSQVASTSEVLK	YAGSQVASTSEVLK(U-13C6,15N2)YTLFQ
C-reactive protein	CRP	P02741	ESDTSYVSLK	ESDTSYVSLKAPLTK(U-13C6,15N2)
			GYSIFSYATK	GYSIFSYATK(U-13C6,15N2)RQDNE
Lysozyme C, EC 3.2.1.17	LYZ	P61626	STDYGIFQINSR	STDYGIFQINSR(U-13C6,15N4)YWCND
			YWCNDGK	YWCNDGK(U-13C6,15N2)TPGAV
Apolipoprotein A-I	APOA1	F8W696	AHVDALR	AHVDALR(U-13C6,15N4)THLAP
Apolipoprotein A-I	APOA1	P02647	ATEHLSTLSEK	EYHAKATEHLSTLSEK(U-13C6,15N2)
Alpha-2-HS-glycoprotein	AHSG	P02765	TVVQPSVGAAAGPVVPPCPGR	TVVQPSVGAAAGPVVPPCPGR(U-13C6,15N4)IR
			CNLLAEK	CNLLAEK(U-13C6,15N2)QYGFC
Histidine-rich glycoprotein	HRG	P04196	GGEGTGYFVDFSVR	GGEGTGYFVDFSVR(U-13C6,15N4)NCPR
			IADAHLDR	IADAHLDR(U-13C6,15N4)VENTT
N-acetylmuramoyl-L-alanine amidase, EC 3.5.1.28	PGLYRP2	Q96PD5	GCPDVQASLPDAK	PDATKGCPDVQASLPDAK(U-13C6,15N2)
			TFTLLDPK	TFTLLDPK(U-13C6,15N2)ASLLT
Transthyretin	TTR	P02766	GSPAINVAVHVFR	GSPAINVAVHVFR(U-13C6,15N4)KAADD
			AADDTWEPFASGK	AADDTWEPFASGK(U-13C6,15N2)TSESG
Plasma kallikrein, EC 3.4.21.34	KLKB1	P03952	DSVTGTLPK	GCFLKDSVTGTLPK(U-13C6,15N2)
			IAYGTQGSSGYSLR	IAYGTQGSSGYSLR(U-13C6,15N4)LCNTG
Antithrombin-III	SERPINC1	P01008	ANRPFLVFIR	ANRPFLVFIR(U-13C6,15N4)EVPLN
Heparin cofactor 2	SERPIND1	P05546	TSCLLFMGR	TSCLLFMGR(U-13C6,15N4)VANPS
Afamin	AFM	P43652	HFQNLGK	QQECKHFQNLGK(U-13C6,15N2)
			TINPAVDHCCK	TINPAVDHCCK(U-13C6,15N2)TNFAF
Plasma protease C1 inhibitor	SERPING1	P05155	LLDSLPSDTR	LLDSLPSDTR(U-13C6,15N4)LVLLN
			LVLLNAIYLSAK	PSDTRLVLLNAIYLSAK(U-13C6,15N2)
Transferrin receptor protein 1	TFRC	P02786	ILNIFGVIK	ILNIFGVIK(U-13C6,15N2)GFVEP
			VSASPLLYTLIEK	VSASPLLYTLIEK(U-13C6,15N2)TMQNV
Low affinity immunoglobulin gamma Fc region receptor III-A; Low affinity immunoglobulin gamma Fc region receptor III-B	FCGR3A; FCGR3B	P08637; O75015	DSGSYFCR	DSGSYFCR(U-13C6,15N4)GLFGS
Monocyte differentiation antigen CD14	CD14	P08571	VLDLSCNR	VLDLSCNR(U-13C6,15N4)LNR
Insulin-like growth factor-binding protein complex acid labile subunit	IGFALS	P35858	DFALQNPSAVPR	DFALQNPSAVPR(U-13C6,15N4)FVQAI
			LAELPADALGPLQR	LAELPADALGPLQR(U-13C6,15N4)AFWLD
Immunoglobulin heavy variable 5-51; Immunoglobulin heavy variable 1-45; Immunoglobulin heavy variable 5-10-1	IGHV5-51; IGHV1-45; IGHV5-10-1	A0A0C4DH38; A0A0A0MS14; A0A0J9YXX1	ASDTAMYYCAR	WSSLKASDTAMYYCAR(U-13C6,15N4)
Complement C3	C3	P01024	VEGTAFVIFGIQDGEQR	VEGTAFVIFGIQDGEQR(U-13C6,15N4)ISLPE
			VHQYFNVELIQPGAVK	VHQYFNVELIQPGAVK(U-13C6,15N2)VYAYY
